# Limited evidence of spill over of antimicrobial resistant *Klebsiella pneumoniae* from animal/environmental reservoirs to humans in India

**DOI:** 10.1101/2024.03.09.24303758

**Authors:** Jobin John Jacob, Aravind V, Benjamin S. Beresford-Jones, Binesh Lal Y, Chaitra Shankar, Yesudoss M, Fiza Abdullah, Monisha Priya T, Sanika Kulkarni, Stephen Baker, Balaji Veeraraghavan, Kamini Walia

## Abstract

**Background:** *Klebsiella pneumoniae* is a common opportunistic pathogen known for having virulent and antimicrobial resistance (AMR) phenotypes. In addition to accumulating AMR and virulence genes, *K. pneumoniae* serves as a vehicle for broadly disseminating these elements into other species. Here, we applied genomic surveillance in a one-health framework to assess the impact of the human-animal-environment interface on AMR transmission.

**Methods:** We sequenced representative genomes of *Klebsiella pneumoniae* isolated from clinical specimens (*n=59*), livestock samples (*n=71*), and hospital sewage samples (*n=16*) from a two-year surveillance study. We compared the taxonomic and genomic distribution of *K. pneumoniae*, the abundance of AMR, virulence genes, and mobile genetic elements between isolates from three sources.

**Results:** *Klebsiella* spp. was the second most commonly isolated species (*n=2,569*). The clonal distribution of *K. pneumoniae* suggested isolates originating from livestock were clonally distinct from those derived from clinical/hospital effluent isolates. Clinical and hospital sewage isolates typically carried a higher number of resistance/virulence genes. There was limited overlap of *K. pneumoniae* clones, AMR genes, virulence determinants, and plasmids between the different settings.

**Conclusion:** Currently, the spread of XDR or hypervirulent clones of *K. pneumoniae* appears to be confined to humans with no clear linkage with non-clinical sources. Moreover, emerging convergent clones of *K. pneumoniae* carrying both resistance and virulence determinants (ST231, ST2096) are likely to have emerged in hospital settings rather than in animal or natural environments. These data challenge the current view of AMR transmission in *K. pneumoniae* in a One-Health context.
