## supplementary Table 1 for "Limited evidence of spill over of antimicrobial resistant *Klebsiella pneumoniae* from animal/environmental reservoirs to humans in India"

S. No	ID	Source	Location	Reference	Sample Accession	Reads Accession	Collection Year	ST	Baps Level1	Baps Level2	K-Type	ybt-type	Host disease	Isolation source	Source details
1	BI04	Livestock	India	This study	ERS16090807	ERR11759336	2022	ST2356	2	4	K45	-		Bovine	Bovine intestine
2	BM01	Livestock	India	This study	ERS16090808	ERR11759337	2021	ST4818-1LV	4	11	unknown (K17)	-		Bovine	Bovine Meat
3	BM04	Livestock	India	This study	ERS16090809	ERR11759338	2022	ST2412-1LV	5	15	unknown (KL126)	-		Bovine	Bovine Meat
4	BM07_Kleb	Livestock	India	This study	ERS16090810	ERR11759339	2022	ST29-1LV	2	5	K19	ybt 14		Bovine	Bovine Meat
5	BM13_Kleb	Livestock	India	This study	ERS16090811	ERR11759340	2022	ST29	2	5	K54	-		Bovine	Bovine Meat
6	CI09	Livestock	India	This study	ERS16090812	ERR11759341	2021	ST34	2	4	unknown (KL153)	-		Poultry	Chicken Intestine
7	CI10	Livestock	India	This study	ERS16090813	ERR11759342	2021	ST2096	3	8	K64	ybt 14		Poultry	Chicken Intestine
8	CI11	Livestock	India	This study	ERS16090814	ERR11759343	2021	ST2938	2	4	unknown (K31)	-		Poultry	Chicken Intestine
9	CI13	Livestock	India	This study	ERS16090815	ERR11759344	2021	ST15	3	9	K48	-		Poultry	Chicken Intestine
10	CI14	Livestock	India	This study	ERS16090816	ERR11759345	2021	ST3113	2	5	unknown (KL146)	-		Poultry	Chicken Intestine
11	CI15	Livestock	India	This study	ERS16090817		2021	ST1604	2	4	K55	ybt 9		Poultry	Chicken Intestine
12	CI16	Livestock	India	This study	ERS16090818	ERR11759346	2021	ST22	2	5	K9	-		Poultry	Chicken Intestine
13	CI23	Livestock	India	This study	ERS16090819	ERR11759347	2021	ST138	4	13	K34	-		Poultry	Chicken Intestine
14	CI25	Livestock	India	This study	ERS16090820	ERR11759348	2021	ST3345	2	4	K43	-		Poultry	Chicken Intestine
15	CI25	Livestock	India	This study	ERS16090821	ERR11759349	2021	ST76	2	4	K25	-		Poultry	Chicken Intestine
16	CI26	Livestock	India	This study	ERS16090822	ERR11759350	2022	ST138	4	13	K34	-		Poultry	Chicken Intestine
17	CI31	Livestock	India	This study	ERS16090823	ERR11759351	2022	ST2096	3	8	K64	ybt 14		Poultry	Chicken Intestine
18	CI32	Livestock	India	This study	ERS16090824	ERR11759352	2022	ST340	2	7	K15	-		Poultry	Chicken Intestine
19	CI35	Livestock	India	This study	ERS16090825	ERR11759353	2022	ST129	2	4	unknown (KL108)	-		Poultry	Chicken Intestine
20	CI40_ESBL_Kleb	Livestock	India	This study	ERS16090826	ERR11759354	2022	ST340	2	7	K15	-		Poultry	Chicken Intestine
21	CI41_A	Livestock	India	This study	ERS16090827	ERR11759355	2022	ST43	2	5	K61	-		Poultry	Chicken Intestine
22	CI43_Kleb	Livestock	India	This study	ERS16090828	ERR11759356	2022	ST5370	2	4	K40	-		Poultry	Chicken Intestine
23	CI56	Livestock	India	This study	ERS16090829	ERR11759357	2022	ST1310	2	4	unknown (KL154)	-		Poultry	Chicken Intestine
24	CM09	Livestock	India	This study	ERS16090830	ERR11759358	2021	ST5640	2	4	unknown (KL125)	-		Poultry	Chicken Meat
25	CM14-1	Livestock	India	This study	ERS16090831	ERR11759359	2021	ST45	2	4	K52	ybt 10		Poultry	Chicken Meat
26	CM14-2	Livestock	India	This study	ERS16090832	ERR11759360	2021	ST152	2	4	unknown (KL149)	-		Poultry	Chicken Meat
27	CM15	Livestock	India	This study	ERS16090833	ERR11759361	2021	ST15	3	9	K48	-		Poultry	Chicken Meat
28	CM16	Livestock	India	This study	ERS16090834	ERR11759362	2021	ST37	2	4	K14	-		Poultry	Chicken Meat
29	CM24	Livestock	India	This study	ERS16090835	ERR11759363	2021	ST34	2	4	unknown (KL111)	-		Poultry	Chicken Meat
30	CM28	Livestock	India	This study	ERS16090836	ERR11759364	2022	ST20	2	5	K28	-		Poultry	Chicken Meat
31	CM31	Livestock	India	This study	ERS16090837	ERR11759365	2022	ST340	2	7	K15	-		Poultry	Chicken Meat
32	CM35	Livestock	India	This study	ERS16090838	ERR11759366	2022	ST34	2	4	unknown (KL111)	-		Poultry	Chicken Meat
33	CM42	Livestock	India	This study	ERS16090839	ERR11759367	2022	ST29	2	5	K63	-		Poultry	Chicken Meat
34	CM45	Livestock	India	This study	ERS16090840	ERR11759368	2022	ST277-1LV	2	4	unknown (KL185)	-		Poultry	Chicken Meat
35	CM49	Livestock	India	This study	ERS16090841	ERR11759369	2022	ST194-1LV	2	4	unknown (KL120)	-		Poultry	Chicken Meat
36	CM55_ESBL_Kleb	Livestock	India	This study	ERS16090842	ERR11759370	2022	ST5017	2	4	unknown (KL165)	-		Poultry	Chicken Meat
37	CM55_Kleb	Livestock	India	This study	ERS16090843	ERR11759371	2022	ST551	2	4	K10	-		Poultry	Chicken Meat
38	CM59	Livestock	India	This study	ERS16090845	ERR11759373	2022	ST3542-1LV	2	4	K10	-		Poultry	Chicken Meat
39	CM59_ESBL_Kleb	Livestock	India	This study	ERS16090844	ERR11759372	2022	ST551	2	4	unknown (KL155)	-		Poultry	Chicken Meat
40	CM61_Kleb	Livestock	India	This study	ERS16090846	ERR11759374	2022	ST1380	2	4	unknown (KL107)	-		Poultry	Chicken Meat
41	CMC-1	Hospital Sewage	India	This study	ERS16090779	ERR11759375	2021	ST48	2	4	K19	ybt 14		hospital sewage
42	CMC-13	Hospital Sewage	India	This study	ERS16090780	ERR11759376	2021	ST29	2	5	K36	ybt 9		hospital sewage
43	CMC-18	Hospital Sewage	India	This study	ERS16090781	ERR11759377	2021	ST437	2	7	K62	ybt 8		hospital sewage
44	CMC-2	Hospital Sewage	India	This study	ERS16090782	ERR11759378	2021	ST437	2	7	K36	ybt 9		hospital sewage
45	CMC-4	Hospital Sewage	India	This study	ERS16090783	ERR11759379	2021	ST147	2	6	K10	-		hospital sewage
46	CMC-5KP1	Hospital Sewage	India	This study	ERS16090784	ERR11759380	2020	ST5642	2	4	unknown (KL123)	-		hospital sewage
47	CMC-5KP2	Hospital Sewage	India	This study	ERS16090785	ERR11759381	2020	ST1584	4	12	K56	-		hospital sewage
48	CMC7	Hospital Sewage	India	This study	ERS16090786	ERR11759382	2021	ST1584	4	12	K56	-		hospital sewage
49	FI05	Livestock	India	This study	ERS16090847	ERR11759383	2021	ST628	2	4	unknown (KL114)	-		Fish	Fish Intestine
50	FI06	Livestock	India	This study	ERS16090848	ERR11759384	2021	ST2426	2	4	K47	-		Fish	Fish Intestine
51	FI09	Livestock	India	This study	ERS16090849	ERR11759385	2021	ST432	2	4	unknown (KL132)	-		Fish	Fish Intestine
52	FI12	Livestock	India	This study	ERS16090850	ERR11759386	2022	ST556	2	4	K62	-		Fish	Fish Intestine
53	FM01	Livestock	India	This study	ERS16090851	ERR11759387	2021	ST34	2	4	K55	-		Fish	Fish Meat
54	FM04	Livestock	India	This study	ERS16090852	ERR11759388	2021	ST1213	2	4	unknown (KL103)	-		Fish	Fish Meat
55	GCA_005347525.2	Clinical	India				2018	ST78	3	8	K2	ybt 14	bacteremia	blood
56	GCA_009937845.1	Clinical	India				2018	ST14	3	8	K2	ybt 14	Nosocomical Infection	urine
57	GCA_012911525.1	Clinical	India				2016	ST231	1	1	K51	ybt 14	Pneumonia	Blood sample from neonates
58	GCA_014297455.1	Hospital Sewage	India				2017	ST1107-1LV	2	4	K3	-		STP sludge
59	GCA_015773115.1	Clinical	India				2016	ST395	2	7	K64	ybt 16	Urinary Tract Infection	mid-stream urine
60	GCA_016482645.1	Clinical	India				2020	ST43	2	5	K30	ybt 9		blood
61	GCA_016482655.1	Clinical	India				2020	ST43	2	5	K30	ybt 9	Sepsis	blood
62	GCA_016762655.1	Clinical	India				2019	ST152	2	4	K46	-	invasive infection	body fluid
63	GCA_016762665.1	Clinical	India				2019	ST242	2	4	unknown (KL183)	-	Bacteremia	blood
64	GCA_016762695.1	Clinical	India				2019	ST147	2	6	K64	ybt 10	Bacteremia	blood
65	GCA_016918325.1	Clinical	India				2017	ST147-1LV	2	6	K64	ybt 10	Urinary Tract Infection	urine
66	GCA_016918445.1	Clinical	India				2016	ST14	3	8	K2	ybt 14		urine
67	GCA_016918465.1	Clinical	India				2016	ST231	1	3	K51	ybt 14		urine
68	GCA_016918485.1	Clinical	India				2016	ST231	1	3	K51	ybt 14		urine
69	GCA_016918985.1	Clinical	India				2016	ST1087	2	4	unknown (KL132)	ybt 15		urine
70	GCA_017814735.1	Livestock	India				2019	ST515	2	5	K8	-		mackerel
71	GCA_017814755.1	Livestock	India				2019	ST515	2	5	K8	-		tilapia
72	GCA_017814775.1	Livestock	India				2019	ST37	2	4	K38	-		crab
73	GCA_017814795.1	Livestock	India				2019	ST192	2	4	unknown (KL111)	-		clam
74	GCA_018604385.1	Clinical	India				2015	ST11	2	7	K24	ybt 15	Sepsis	blood
75	GCA_018623335.1	Clinical	India				2017	ST147	2	6	K64	ybt 16	Abscess	Pus
76	GCA_019149325.1	Clinical	India				2017	ST716	2	4	unknown (KL110)	-	Pneumonia	Blood sample from neonates
77	GCA_019149345.1	Clinical	India				2017	ST37	2	4	K12	-	Pneumonia	Blood sample from neonates
78	GCA_019149365.1	Clinical	India				2019	ST101	2	5	K17	ybt 9	Pneumonia	blood sample from neonates
79	GCA_019149385.1	Clinical	India				2017	ST147	2	6	unknown (K10)	ybt 14	Pneumonia	Blood sample from neonates
80	GCA_019149405.1	Clinical	India				2019	ST101	2	5	K17	ybt 9	Pneumonia	Blood sample from neonates
81	GCA_019219845.1	Clinical	India				2014	ST231	1	1	K51	ybt 14	Urinary tract infection	urine
82	GCA_019219865.1	Clinical	India				2014	ST14	3	8	K2	-	Urinary tract infection	urine
83	GCA_019219885.1	Clinical	India				2014	ST231	1	1	K51	ybt 14	Urinary tract infection	urine
84	GCA_019219905.1	Clinical	India				2018	ST14	3	8	K2	ybt 14	Sepsis	blood
85	GCA_019219915.1	Clinical	India				2014	ST14	3	8	K2	-	Urinary tract infection	urine
86	GCA_019219945.1	Clinical	India				2018	ST14	3	8	K2	ybt 14	Sepsis	blood
87	GCA_019219965.1	Clinical	India				2018	ST14	3	8	K2	ybt 14	Pneumoniae	endotracheal aspirate
88	GCA_019219975.1	Clinical	India				2018	ST14	3	8	K2	ybt 14	Pneumoniae	endotracheal aspirate
89	GCA_019220005.1	Clinical	India				2018	ST2096	3	8	K64	ybt 14	Pneumoniae	endotracheal aspirate
90	GCA_019220025.1	Clinical	India				2014	ST231	1	1	K51	ybt 14	Urinary tract infection	urine
91	GCA_019220045.1	Clinical	India				2018	ST2096	3	8	K64	ybt 14	Pneumoniae	endotracheal aspirate
92	GCA_019220065.1	Clinical	India				2016	ST231	1	1	K51	ybt 14	Urinary tract infection	urine
93	GCA_019220085.1	Clinical	India				2018	ST14	3	8	K2	ybt 14	Pneumoniae	endotracheal aspirate
94	GCA_019220105.1	Clinical	India				2016	ST231	1	1	K51	ybt 14	Abscess	pus
95	GCA_019220115.1	Clinical	India				2016	ST231	1	1	K51	ybt 14	Abscess	pus
96	GCA_019220145.1	Clinical	India				2016	ST231	1	1	K51	ybt 14	Urinary tract infection	urine
97	GCA_019220165.1	Clinical	India				2016	ST231	1	1	K51	ybt 14	Pneumoniae	laryngeal suction
98	GCA_019220185.1	Clinical	India				2016	ST231	1	1	K51	ybt 14	Pneumoniae	laryngeal suction
99	GCA_019220205.1	Clinical	India				2018	ST14	3	8	K2	ybt 14	Pneumoniae	endotracheal aspirate
100	GCA_019220215.1	Clinical	India				2014	ST231	1	1	K51	ybt 14	Urinary tract infection	urine
101	GCA_019220245.1	Clinical	India				2014	ST231	1	1	K51	ybt 14	Urinary tract infection	urine
102	GCA_019220265.1	Clinical	India				2018	ST14	3	8	K2	ybt 14	Pneumoniae	endotracheal aspirate
103	GCA_019220285.1	Clinical	India				2014	ST231	1	1	K51	ybt 14	Urinary tract infection	urine
104	GCA_019220305.1	Clinical	India				2018	ST14	3	8	K2	ybt 14	Sepsis	blood
105	GCA_019220315.1	Clinical	India				2018	ST2096	3	8	K64	ybt 14	Pneumoniae	endotracheal aspirate
106	GCA_019220325.1	Clinical	India				2014	ST231	1	1	K51	ybt 14	Urinary tract infection	urine
107	GCA_019220365.1	Clinical	India				2014	ST231	1	1	K51	ybt 14	Urinary tract infection	urine
108	GCA_019220375.1	Clinical	India				2016	ST231	1	1	K51	ybt 14	Abscess	pus
109	GCA_019286375.1	Clinical	India				2014	ST231	1	1	K51	ybt 14	Urinary tract infection	urine
110	GCA_019286455.1	Clinical	India				2014	ST14	3	8	K2	-	Urinary tract infection	urine
111	GCA_019286515.1	Clinical	India				2014	ST14	3	8	K2	-	Urinary tract infection	urine
112	GCA_019286635.1	Clinical	India				2018	ST14	3	8	K2	ybt 14	Sepsis	blood
113	GCA_019286695.1	Clinical	India				2018	ST14	3	8	K2	ybt 14	Sepsis	blood
114	GCA_019286755.1	Clinical	India				2018	ST14	3	8	K2	ybt 14	Pneumoniae	Endotracheal aspirate
115	GCA_019286855.1	Clinical	India				2018	ST14	3	8	K2	ybt 14	Pneumoniae	Endotracheal aspirate
116	GCA_019286955.1	Clinical	India				2018	ST2096	3	8	K64	ybt 14	Pneumoniae	Endotracheal aspirate
117	GCA_019287035.1	Clinical	India				2014	ST231	1	1	K51	ybt 14	Urinary tract infection	urine
118	GCA_019287095.1	Clinical	India				2016	ST231	1	1	K51	ybt 14	Urinary tract infection	urine
119	GCA_019287195.1	Clinical	India				2016	ST231	1	1	K51	ybt 14	Urinary tract infection	urine
120	GCA_019317005.1	Clinical	India				2018	ST2096	3	8	K64	ybt 14	Pneumoniae	Endotracheal aspirate
121	GCA_019317025.1	Clinical	India				2016	ST231	1	1	K51	ybt 14	Abscess	Pus
122	GCA_019317045.1	Clinical	India				2018	ST14	3	8	K2	ybt 14	Pneumoniae	Endotracheal aspirate
123	GCA_019317065.1	Clinical	India				2016	ST231	1	1	K51	ybt 14	Abscess	Pus
124	GCA_019317085.1	Clinical	India				2018	ST14	3	8	K2	ybt 14	Pneumonia	Endotracheal aspirate
125	GCA_019317105.1	Clinical	India				2016	ST231	1	1	K51	ybt unknown	Abscess	Pus
126	GCA_019317125.1	Clinical	India				2016	ST231	1	1	K51	ybt 14	Pneumonia	Laryngeal suction
127	GCA_019317145.1	Clinical	India				2016	ST231	1	1	K51	ybt 14	Pneumonia	Laryngeal suction
128	GCA_019317165.1	Clinical	India				2014	ST231	1	1	K51	ybt 14	Urinary tract infection	urine
129	GCA_019317185.1	Clinical	India				2014	ST231	1	1	K51	ybt 14	Urinary tract infection	urine
130	GCA_019317205.1	Clinical	India				2018	ST14	3	8	K2	ybt 14	Sepsis	blood
131	GCA_019317225.1	Clinical	India				2018	ST2096	3	8	K64	ybt 14	Pneumonia	Endotracheal aspirate
132	GCA_019317245.1	Clinical	India				2016	ST231	1	1	K51	ybt 14	Abscess	Pus
133	GCA_019317265.1	Clinical	India				2014	ST231	1	1	K51	ybt 14	Urinary tract infection	urine
134	GCA_019334705.1	Clinical	India				2014	ST231	1	1	K51	ybt 14	Urinary tract infection	urine
135	GCA_020215625.1	Clinical	India				2014	ST231	1	1	K51	ybt 14	Urinary tract infection	urine
136	GCA_020829825.1	Clinical	India				2016	ST2096	3	8	unknown (K64)	ybt 14	Wound	wound
137	GCA_020829845.1	Clinical	India				2020	ST11	2	7	unknown (K24)	ybt 16	Bacteremia	blood
138	GCA_020829865.1	Clinical	India				2020	ST231	1	1	K51	ybt 14	Respiratory tract infection	mini BAL
139	GCA_020829885.1	Clinical	India				2020	ST15	3	9	unknown (KL112)	ybt 10	UTI	urine
140	GCA_020829895.1	Clinical	India				2020	ST42	2	4	unknown (KL122)	-	UTI	urine
141	GCA_020829925.1	Clinical	India				2020	ST147	2	6	K64	ybt 10	Respiratory tract infection	Endotracheal
142	GCA_020829945.1	Clinical	India				2020	ST231-1LV	1	1	K51	-	UTI	urine
143	GCA_020829965.1	Clinical	India				2020	ST16	2	5	K81	ybt 10	UTI	urine
144	GCA_020829975.1	Clinical	India				2020	ST231	1	1	K51	ybt 14	Respiratory tract infection	Endotracheal
145	GCA_020830005.1	Clinical	India				2020	ST147	2	6	K10	-	Bacteremia	blood
146	GCA_020830015.1	Clinical	India				2020	ST231	1	1	K51	ybt 14	Respiratory tract infection	Endotracheal
147	GCA_020830045.1	Clinical	India				2020	ST147	2	6	K64	ybt 10	UTI	urine
148	GCA_020830065.1	Clinical	India				2020	ST2096	3	8	K64	ybt 14	UTI	urine
149	GCA_020830105.1	Clinical	India				2016	ST5217	2	5	K17	-	UTI	urine
150	GCA_020830115.1	Clinical	India				2020	ST231	1	1	K51	ybt 14	Respiratory tract infection	Pleural fluid
151	GCA_020830205.1	Clinical	India				2016	ST45	2	4	unknown (K52)	ybt 10	UTI	urine
152	GCA_020830225.1	Clinical	India				2016	ST280	2	4	K23	-	UTI	urine
153	GCA_020982515.1	Livestock	India				2020	ST716	2	4	unknown (KL110)	ybt 14		broiler feces
154	GCA_022028875.1	Clinical	India				2019	ST2278	2	4	unknown (KL122)	ybt 10	Sepsis	blood
155	GCA_022028895.1	Clinical	India				2020	ST16	2	5	K81	-	Sepsis	blood
156	GCA_022028915.1	Clinical	India				2019	ST280	2	4	unknown (KL107)	-	Sepsis	blood
157	GCA_022028935.1	Clinical	India				2019	ST147-2LV	2	6	K64	ybt 9	Sepsis	blood
158	GCA_022028955.1	Clinical	India				2019	ST273	2	6	K74	-	Sepsis	blood
159	GCA_022028995.1	Clinical	India				2020	ST398-1LV	2	5	K64	-	Sepsis	blood
160	GCA_022029015.1	Clinical	India				2019	ST2096	3	8	K64	ybt 14	Sepsis	blood
161	GCA_022029035.1	Clinical	India				2020	ST23	2	5	K1	ybt 9	Sepsis	blood
162	GCA_022029055.1	Clinical	India				2020	ST48	2	4	K62	ybt 8	Sepsis	blood
163	GCA_022029075.1	Clinical	India				2020	ST147	2	6	K10	-	Sepsis	blood
164	GCA_022029095.1	Clinical	India				2019	ST437	2	7	K52	-	Sepsis	blood
165	GCA_022029115.1	Clinical	India				2020	ST48	2	4	K62	ybt 8	Sepsis	blood
166	GCA_022029235.1	Clinical	India				2020	ST14-2LV	3	10	K2	ybt unknown	Sepsis	blood
167	GCA_022029355.1	Clinical	India				2019	ST437	2	7	K52	-	Sepsis	blood
168	GCA_022029475.1	Clinical	India				2020	ST212-3LV	2	6	K10	ybt 14	Sepsis	blood
169	GCA_022029595.1	Clinical	India				2019	ST147-3LV	2	6	unknown (K10)	-	Sepsis	blood
170	GCA_022029735.1	Clinical	India				2020	ST147	2	6	K10	-	Sepsis	blood
171	GCA_022605185.1	Clinical	India				2019	ST15-2LV	3	9	K2	ybt 16		blood
172	GCA_022605205.1	Clinical	India				2019	ST15	3	9	K2	-		blood
173	GCA_022605225.1	Clinical	India				2019	ST2096	3	8	unknown (KL107)	-		blood
174	GCA_022605245.1	Clinical	India				2020	ST677-3LV	2	6	unknown (K2)	-		blood
175	GCA_022605265.1	Clinical	India				2019	ST2096	3	8	unknown (KL107)	-		urine
176	GCA_022605285.1	Clinical	India				2019	ST2096	3	8	unknown (KL107)	-		sputum
177	GCA_022701055.1	Clinical	India				2019	ST147	2	6	K64	ybt 10	respiratory infection	endotracheal aspirate
178	GCA_022701075.1	Clinical	India				2019	ST23-1LV	2	5	K1	ybt 1	respiratory infection	endotracheal aspirate
179	GCA_023554675.1	Clinical	India				2019	ST86	2	4	K2	ybt 10		urine
180	GCA_023554715.1	Clinical	India				2019	ST147	2	6	K10	-		blood
181	GCA_023554735.1	Clinical	India				2019	ST43	2	5	K30	ybt 9		bronchoalveolar lavage
182	GCA_023554755.1	Clinical	India				2019	ST23	2	5	K1	ybt 1		urine
183	GCA_023554775.1	Clinical	India				2019	ST231	1	1	K51	ybt 14		blood
184	GCA_023554785.1	Clinical	India				2019	ST2096	3	8	K64	ybt 14		urine
185	GCA_023656405.1	Clinical	India				2017	ST23	2	5	K1	-	UTI	urine
186	GCA_023656445.1	Clinical	India				2017	ST23	2	5	K1	ybt 1	pneumonia	sputum
187	GCA_023656465.1	Clinical	India				2017	ST86	2	4	K2	ybt 9	UTI	urine
188	GCA_023656475.1	Clinical	India				2017	ST23	2	5	K1	-	pneumonia	sputum
189	GCA_023656505.1	Clinical	India				2017	ST86	2	4	K2	ybt 9	Bacteremia	blood
190	GCA_024167825.1	Livestock	India				2021	ST1787	2	4	unknown (KL148)	ybt 5		fish
191	GCA_024197635.1	Clinical	India				2020	ST1307	2	4	unknown (KL127)	ybt 14	Pnuemonia	Respiratory specimen
192	GCA_024197675.1	Clinical	India				2020	ST231	1	1	K51	ybt 14	Pnuemonia	Respiratory specimen
193	GCA_024197695.1	Clinical	India				2020	ST437	2	7	K36	ybt 9	Pnuemonia	Respiratory specimen
194	GCA_024197715.1	Clinical	India				2020	ST231	1	1	K51	ybt 16	Pnuemonia	Respiratory specimen
195	GCA_024197735.1	Clinical	India				2020	ST231	1	2	K64	ybt 9	Pnuemonia	Respiratory specimen
196	GCA_024197745.1	Clinical	India				2020	ST231	1	1	K51	ybt 14	Pnuemonia	Respiratory specimen
197	GCA_024197775.1	Clinical	India				2020	ST231	1	1	K51	ybt 14	Pnuemonia	Respiratory specimen
198	GCA_024197795.1	Clinical	India				2020	ST4232	2	4	unknown (K81)	-	Pnuemonia	Respiratory specimen
199	GCA_024197805.1	Clinical	India				2020	ST147	2	6	K64	ybt 10	Pnuemonia	Respiratory specimen
200	GCA_024197835.1	Clinical	India				2020	ST54	2	4	K14	-	Pnuemonia	Respiratory specimen
201	GCA_024197855.1	Clinical	India				2020	ST437	2	7	K52	-	Pnuemonia	Respiratory specimen
202	GCA_024197875.1	Clinical	India				2020	ST147	2	6	K51	ybt 14	Pnuemonia	Respiratory specimen
203	GCA_024197895.1	Clinical	India				2020	ST2096	3	8	K64	ybt 14	Pnuemonia	Respiratory specimen
204	GCA_024197905.1	Clinical	India				2020	ST231	1	1	K51	ybt 14	Pnuemonia	Respiratory specimen
205	GCA_024197935.1	Clinical	India				2020	ST395	2	7	K64	ybt 16	Pnuemonia	Respiratory specimen
206	GCA_024197955.1	Clinical	India				2020	ST4816	2	4	K81	-	Pnuemonia	Respiratory specimen
207	GCA_024197975.1	Clinical	India				2020	ST101	2	5	unknown (KL106)	-	Pnuemonia	Respiratory specimen
208	GCA_024197995.1	Clinical	India				2020	ST231	1	1	K51	ybt 14	Pnuemonia	Respiratory specimen
209	GCA_024198005.1	Clinical	India				2020	ST147	2	6	K10	-	Pnuemonia	Respiratory specimen
210	GCA_024198035.1	Clinical	India				2020	ST17	2	5	K25	-	Pnuemonia	Respiratory specimen
211	GCA_024198055.1	Clinical	India				2020	ST147	2	6	K51	ybt 14	Pnuemonia	Respiratory specimen
212	GCA_024198075.1	Clinical	India				2020	ST1447	2	4	unknown (KL115)	-	Pnuemonia	Respiratory specimen
213	GCA_024198085.1	Clinical	India				2020	ST147	2	6	K51	ybt 14	Pnuemonia	Respiratory specimen
214	GCA_024198115.1	Clinical	India				2020	ST231	1	1	K51	ybt 14	Pnuemonia	Respiratory specimen
215	GCA_024198135.1	Clinical	India				2020	ST147	2	6	K10	-	Pnuemonia	Respiratory specimen
216	GCA_024198155.1	Clinical	India				2020	ST327	2	4	K39	-	Pnuemonia	Respiratory specimen
217	GCA_024198195.1	Clinical	India				2020	ST23	2	5	K1	-	Pnuemonia	Respiratory specimen
218	GCA_024361705.1	Livestock	India				2020	ST2176	2	4	unknown (KL151)	-		fish
219	GCA_024655585.1	Clinical	India				2019	ST420	2	4	K20	ybt 9	respiratory infection	bronchoalveolar lavage
220	GCA_024758605.1	Livestock	India				2021	ST29	2	5	K19	ybt 14		intestinal tissue
221	GCA_024998075.1	Livestock	India				2021	ST2735	2	5	unknown (KL110)	-		meat
222	GCA_024998125.1	Livestock	India				2021	ST411	2	4	unknown (KL180)	-		meat
223	GCA_024998145.1	Livestock	India				2021	ST5639	2	4	K57	-		feed
224	GCA_024998165.1	Livestock	India				2021	ST3630	2	4	unknown (KL167)	-		meat
225	GCA_024998185.1	Livestock	India				2021	ST411	2	4	unknown (KL180)	-		meat
226	GCA_024998205.1	Livestock	India				2021	ST1109	2	5	K2	-		meat
227	GCA_024998215.1	Livestock	India				2021	ST34	2	4	unknown (KL153)	-		intestinal tissue
228	GCA_024998245.1	Hospital Sewage	India				2020	ST437	2	7	K36	ybt 9		hospital sewage
229	GCA_024998255.1	Hospital Sewage	India				2020	ST48	2	4	K62	ybt 8		hospital sewage
230	GCA_024998275.1	Livestock	India				2021	ST5640	2	4	unknown (KL125)	-		meat
231	GCA_024998305.1	Hospital Sewage	India				2020	ST147	2	6	K10	-		hospital sewage
232	GCA_024998345.1	Hospital Sewage	India				2020	ST37	2	4	unknown (KL125)	-		hospital sewage
233	GCA_024998355.1	Hospital Sewage	India				2020	ST29	2	5	K19	ybt 14		hospital sewage
234	GCA_024998385.1	Hospital Sewage	India				2020	ST437	2	7	K36	ybt 9		hospital sewage
235	GCA_024998405.1	Hospital Sewage	India				2020	ST147	2	6	K64	ybt 9		hospital sewage
236	GCA_024998425.1	Hospital Sewage	India				2020	ST313	2	4	unknown (KL180)	-		hospital sewage
237	GCA_024998445.1	Hospital Sewage	India				2020	ST5642	2	4	unknown (KL123)	-		hospital sewage
238	GCA_024998475.1	Hospital Sewage	India				2019	ST147	2	6	K10	-		hospital sewage
239	GCA_024998585.1	Clinical	India				2021	ST893	2	4	K20	ybt 19	respiratory infection	sputum
240	K1/CM3	Livestock	India	This study	ERS16090853	ERR11759389	2021	ST411	2	4	unknown (KL166)	-		Poultry	Chicken Meat
241	K10/CM7	Livestock	India	This study	ERS16090854	ERR11759390	2021	ST5638	2	4	unknown (KL180)	-		Poultry	Chicken Meat
242	K2/CM4	Livestock	India	This study	ERS16090855		2021	ST2735	2	5	unknown (KL110)	-		Poultry	Chicken Meat
243	K3/CI5	Livestock	India	This study	ERS16090856	ERR11759391	2021	ST2131	4	14	K67	-		Poultry	Chicken Intestine
244	K4/CI4	Livestock	India	This study	ERS16090857	ERR11759392	2021	ST2735	2	5	unknown (KL110)	-		Poultry	Chicken Intestine
245	K5/CF1	Livestock	India	This study	ERS16090858	ERR11759393	2021	ST5639	2	4	K57	-		Poultry	Chicken Feed
246	k6/CW3	Livestock	India	This study	ERS16090859	ERR11759394	2021	ST515	2	5	unknown (KL146)	-		Poultry	Chicken dropping
247	K8/CI3	Livestock	India	This study	ERS16090860	ERR11759395	2021	ST661	2	4	unknown (KL162)	-		Poultry	Chicken Intestine
248	K9/CM7	Livestock	India	This study	ERS16090861	ERR11759396	2021	ST3630	2	4	unknown (KL167)	-		Poultry	Chicken Meat
249	MI01	Livestock	India	This study	ERS16090862	ERR11759397	2021	ST29	2	5	K19	ybt 14		Goat	Goat Intestine
250	MI02	Livestock	India	This study	ERS16090863	ERR11759398	2021	ST138	4	13	K34	-		Goat	Goat Intestine
251	MI03	Livestock	India	This study	ERS16090864	ERR11759399	2022	ST2433	2	4	K30	-		Goat	Goat Intestine
252	MI07	Livestock	India	This study	ERS16090865	ERR11759400	2022	ST1726	2	4	K81	-		Goat	Goat Intestine
253	MM02	Livestock	India	This study	ERS16090866	ERR11759429	2021	ST1109	2	5	K2	-		Goat	Goat Meat
254	MM04	Livestock	India	This study	ERS16090867	ERR11759401	2022	ST138	4	13	unknown (K50)	-		Goat	Goat Meat
255	MM09	Livestock	India	This study	ERS16090868	ERR11759402	2022	ST295-2LV	2	4	K71	-		Goat	Goat Meat
256	MM11	Livestock	India	This study	ERS16090869	ERR11759403	2022	ST182	2	4	K47	-		Goat	Goat Meat
257	MM15_Kleb	Livestock	India	This study	ERS16090870	ERR11759404	2022	ST25-1LV	2	4	K2	-		Goat	Goat Meat
258	MM16	Livestock	India	This study	ERS16090871	ERR11759405	2022	ST25-1LV	2	4	K2	-		Goat	Goat Meat
259	Na-5	Hospital Sewage	India	This study	ERS16090787		2020	ST147	2	6	K10	-		hospital sewage
260	Na6	Hospital Sewage	India	This study	ERS16090788	ERR11759406	2020	ST5645	6	17	unknown (K81)	-		hospital sewage
261	OHB-1	Clinical	India	This study	ERS16090674	ERR11759290	2021	ST437	2	7	K36	ybt 9	Sepsis	blood	Human
262	OHB-2	Clinical	India	This study	ERS16090675	ERR11759291	2020	ST14	3	8	K2	ybt 14	Sepsis	blood	Human
263	OHB-3	Clinical	India	This study	ERS16090676	ERR11759292	2021	ST437	2	7	K36	ybt 9	Sepsis	blood	Human
264	OHB-4	Clinical	India	This study	ERS16090677	ERR11759293	2021	ST14	3	8	K64	ybt 14	Sepsis	blood	Human
265	OHB-5	Clinical	India	This study	ERS16090678	ERR11759294	2020	ST2127	2	4	K47	-	Sepsis	blood	Human
266	OHB-6	Clinical	India	This study	ERS16090679	ERR11759295	2021	ST15	3	9	unknown (KL112)	ybt 16	Sepsis	blood	Human
267	OHB-7	Clinical	India	This study	ERS16090680	ERR11759296	2021	ST16	2	5	K81	ybt 16	Sepsis	blood	Human
268	OHB-8	Clinical	India	This study	ERS16090681	ERR11759297	2021	ST14	3	8	K2	ybt 14	Sepsis	blood	Human
269	OHB-9	Clinical	India	This study	ERS16090682	ERR11759298	2021	ST101-1LV	2	5	K17	ybt 9	Sepsis	blood	Human
270	OHB-10	Clinical	India	This study	ERS16090683	ERR11759299	2020	ST2096	3	8	K64	ybt 14	Sepsis	blood	Human
271	OHB-11	Clinical	India	This study	ERS16090684	ERR11759300	2021	ST2096	3	8	K64	ybt 14	Sepsis	blood	Human
272	OHB-12	Clinical	India	This study	ERS16090685	ERR11759301	2021	ST2096	3	8	K64	ybt 14	Sepsis	blood	Human
273	OHB-13	Clinical	India	This study	ERS16090686	ERR11759302	2020	ST2096	3	8	K64	ybt 14	Sepsis	blood	Human
274	OHB-14	Clinical	India	This study	ERS16090687	ERR11759303	2021	ST16	2	5	K81	ybt 16	Sepsis	blood	Human
275	OHB-15	Clinical	India	This study	ERS16090688	ERR11759304	2021	ST147	2	6	K10	ybt 9	Sepsis	blood	Human
276	OHB-16	Clinical	India	This study	ERS16090689	ERR11759305	2021	ST2497	2	7	K64	ybt 16	Sepsis	blood	Human
277	OHB-17	Clinical	India	This study	ERS16090690	ERR11759306	2021	ST437	2	7	K36	ybt 9	Sepsis	blood	Human
278	OHB-18	Clinical	India	This study	ERS16090691	ERR11759307	2020	ST2096	3	8	K64	ybt 14	Sepsis	blood	Human
279	OHB-19	Clinical	India	This study	ERS16090692	ERR11759308	2021	ST231	1	1	K51	-	Sepsis	blood	Human
280	OHB-20	Clinical	India	This study	ERS16090693	ERR11759309	2021	ST16	2	5	K81	ybt 16	Sepsis	blood	Human
281	OHB-21	Clinical	India	This study	ERS16090694	ERR11759310	2021	ST231	1	1	K51	-	Sepsis	blood	Human
282	OHB-22	Clinical	India	This study	ERS16090695	ERR11759311	2021	ST15	3	9	K24	ybt 16	Sepsis	blood	Human
283	OHB-23	Clinical	India	This study	ERS16090696	ERR11759312	2021	ST437	2	7	K36	ybt 9	Sepsis	blood	Human
284	OHB-24	Clinical	India	This study	ERS16090697	ERR11759313	2021	ST15	3	9	unknown (KL112)	ybt 16	Sepsis	blood	Human
285	OHB-25	Clinical	India	This study	ERS16090698	ERR11759314	2021	ST2096	3	8	K64	ybt 14	Sepsis	blood	Human
286	OHB-26	Clinical	India	This study	ERS16090699	ERR11759315	2021	ST437	2	7	K36	ybt 9	Sepsis	blood	Human
287	OHB-27	Clinical	India	This study	ERS16090700	ERR11759316	2021	ST395	2	7	K64	ybt 16	Sepsis	blood	Human
288	OHB-28	Clinical	India	This study	ERS16090701	ERR11759317	2021	ST15	3	9	unknown (KL112)	ybt 16	Sepsis	blood	Human
289	OHB-29	Clinical	India	This study	ERS16090702	ERR11759318	2021	ST2096	3	8	K64	ybt 14	Sepsis	blood	Human
290	OHB-30	Clinical	India	This study	ERS16090703	ERR11759319	2021	ST15	3	9	unknown (KL112)	ybt 16	Sepsis	blood	Human
291	OHB-31	Clinical	India	This study	ERS16090704	ERR11759320	2021	ST15	3	9	K2	ybt 16	Sepsis	blood	Human
292	OHB-32	Clinical	India	This study	ERS16090705	ERR11759321	2020	ST2882	2	4	unknown (KL128)	-	Sepsis	blood	Human
293	OHB-33	Clinical	India	This study	ERS16090706	ERR11759322	2021	ST16	2	5	K81	ybt 16	Sepsis	blood	Human
294	OHB-34	Clinical	India	This study	ERS16090707	ERR11759323	2021	ST15	3	9	unknown (KL112)	ybt 16	Sepsis	blood	Human
295	OHB-35	Clinical	India	This study	ERS16090708	ERR11759324	2021	ST16	2	5	K81	ybt 16	Sepsis	blood	Human
296	OHB-36	Clinical	India	This study	ERS16090709	ERR11759325	2020	ST231	1	1	K51	ybt 14	Sepsis	blood	Human
297	OHB-37	Clinical	India	This study	ERS16090710	ERR11759326	2021	ST1040-1LV	6	16	unknown (KL111)	-	Sepsis	blood	Human
298	OHB-38	Clinical	India	This study	ERS16090711	ERR11759327	2021	ST2497	2	7	K64	ybt 16	Sepsis	blood	Human
299	OHB-39	Clinical	India	This study	ERS16090712	ERR11759328	2020	ST231	1	1	K51	-	Sepsis	blood	Human
300	OHB-40	Clinical	India	This study	ERS16090713	ERR11759329	2021	ST231	1	2	K64	ybt 9	Sepsis	blood	Human
301	OHB-41	Clinical	India	This study	ERS16090714	ERR11759330	2021	ST152	2	4	unknown (KL149)	-	Sepsis	blood	Human
302	OHB-42	Clinical	India	This study	ERS16090715		2021	ST1808	2	4	K15	-	Sepsis	blood	Human
303	OHB-43	Clinical	India	This study	ERS16090716	ERR11759331	2021	ST16	2	5	K81	-	Sepsis	blood	Human
304	OHB-44	Clinical	India	This study	ERS16090717	ERR11759332	2021	ST231	1	1	K51	-	Sepsis	blood	Human
305	OHB-45	Clinical	India	This study	ERS16090718	ERR11759333	2021	NA	5	15	unknown (K68)	-	Sepsis	blood	Human
306	OHB-46	Clinical	India	This study	ERS16090719		2020	ST2096	3	8	K64	ybt 14	Sepsis	blood	Human
307	OHB-47	Clinical	India	This study	ERS16090720	ERR11759334	2020	ST15	3	9	K19	ybt 15	Sepsis	blood	Human
308	OHB-48	Clinical	India	This study	ERS16090721	ERR11759335	2020	ST2497	2	7	K64	-	Sepsis	blood	Human
309	OHS-1	Clinical	India	This study	ERS16090722	ERR11759413	2021	ST392	2	6	K27	-	respiratory infection	Sputum	Human
310	OHS-2	Clinical	India	This study	ERS16090723	ERR11759414	2021	ST29	2	5	K54	ybt 14	respiratory infection	Sputum	Human
311	OHS-3	Clinical	India	This study	ERS16090724	ERR11759415	2021	ST3663	2	4	unknown (K2)	ybt 10	respiratory infection	Sputum	Human
312	OHS-4	Clinical	India	This study	ERS16090725	ERR11759416	2021	ST437	2	7	K36	ybt 9	respiratory infection	Sputum	Human
313	OHS-5	Clinical	India	This study	ERS16090726		2021	ST327	2	4	K39	-	respiratory infection	Sputum	Human
314	OHS-6	Clinical	India	This study	ERS16090727	ERR11759417	2021	ST147	2	6	K51	ybt 14	respiratory infection	Sputum	Human
315	OHS-7	Clinical	India	This study	ERS16090728	ERR11759418	2021	ST5641	2	4	K30	-	respiratory infection	Sputum	Human
316	OHS-8	Clinical	India	This study	ERS16090729	ERR11759419	2021	ST16	2	5	unknown (K81)	-	respiratory infection	Sputum	Human
317	OHS-9	Clinical	India	This study	ERS16090730	ERR11759420	2021	ST395	2	7	K64	ybt 16	respiratory infection	Sputum	Human
318	OHS-10	Clinical	India	This study	ERS16090731	ERR11759421	2020	ST11	2	7	unknown (KL105)	-	respiratory infection	Sputum	Human
319	OHS-11	Clinical	India	This study	ERS16090732	ERR11759422	2020	ST893	2	4	K20	ybt 19	respiratory infection	Sputum	Human
320	PI01	Livestock	India	This study	ERS16090872	ERR11759407	2021	ST29	2	5	K19	ybt 14		Swine	Pig Intestine
321	PI02	Livestock	India	This study	ERS16090873	ERR11759408	2021	ST4818-1LV	4	11	unknown (K17)	-		Swine	Pig Intestine
322	PI03	Livestock	India	This study	ERS16090874	ERR11759409	2021	ST4818-1LV	4	11	unknown (K17)	-		Swine	Pig Intestine
323	PI04	Livestock	India	This study	ERS16090875	ERR11759410	2021	ST2083-3LV	6	17	K11	-		Swine	Pig Intestine
324	PM02	Livestock	India	This study	ERS16090876	ERR11759411	2021	ST1027-2LV	2	4	K13	-		Swine	Pig Meat
325	PM04	Livestock	India	This study	ERS16090877	ERR11759412	2021	ST4818-1LV	4	11	unknown (K17)	-		Swine	Pig Meat
326	VMC-2	Hospital Sewage	India	This study	ERS16090789	ERR11759423	2020	ST37	2	4	unknown (KL125)	-		hospital sewage
327	VMC-3-KP-1	Hospital Sewage	India	This study	ERS16090790	ERR11759424	2020	ST668	6	18	unknown (KL172)	-		hospital sewage
328	VMC-3-KP2	Hospital Sewage	India	This study	ERS16090791	ERR11759425	2020	ST147	2	6	K64	ybt 9		hospital sewage
329	VMC-5	Hospital Sewage	India	This study	ERS16090794	ERR11759426	2020	ST5644	6	18	unknown (KL172)	-		hospital sewage
330	VMC-6	Hospital Sewage	India	This study	ERS16090792	ERR11759427	2020	ST3876	6	17	K23	-		hospital sewage
331	VMC-6-KP1	Hospital Sewage	India	This study	ERS16090793	ERR11759428	2020	ST313	2	4	unknown (KL107)	-		hospital sewage
